# Arrhythmia variant associations and reclassifications in the eMERGE-III sequencing study

**DOI:** 10.1101/2021.03.30.21254549

**Authors:** Andrew M. Glazer, Giovanni Davogustto, Christian M. Shaffer, Carlos G. Vanoye, Reshma R. Desai, Eric H. Farber-Eger, Ozan Dikilitas, Ning Shang, Jennifer A. Pacheco, Tao Yang, Ayesha Muhammad, Jonathan D. Mosley, Sara L. Van Driest, Quinn S. Wells, Lauren Lee Rinke, Olivia R. Kalash, Yuko Wada, Sarah Bland, Zachary T. Yoneda, Devyn W. Mitchell, Brett M. Kroncke, Iftikhar J. Kullo, Gail P. Jarvik, Adam S. Gordon, Eric B. Larson, Teri A. Manolio, Tooraj Mirshahi, Jonathan Z. Luo, Daniel Schaid, Bahram Namjou, Tarek Alsaied, Rajbir Singh, Ashutosh Singhal, Cong Liu, Chunhua Weng, George Hripcsak, James D. Ralston, Elizabeth M. McNally, Wendy K. Chung, David S. Carrell, Kathleen A. Leppig, Hakon Hakonarson, Patrick Sleiman, Sunghwan Sohn, Joseph Glessner, the eMERGE Network, Joshua Denny, Wei-Qi Wei, Alfred L. George, M. Benjamin Shoemaker, Dan M. Roden

**Affiliations:** Vanderbilt University Medical Center, Nashville TN; Northwestern University, Chicago IL; Mayo Clinic, Rochester MN; Columbia University Irving Medical Center, New York NY; Departments of Medicine (Medical Genetics) and Genome Sciences, University of Washington School of Medicine, Seattle, WA; Kaiser Permanente of Washington, Seattle, WA; National Human Genome Research Institute, NIH, Bethesda MD; Geisinger Health System, Danville PA; Cincinnati Children’s Hospital Medical Center, Cincinnati OH; Meharry Medical College, Nashville TN; Children’s Hospital of Philadelphia, Philadelphia PA; All of Us Research Program, NIH, Bethesda MD

## Abstract

In 21,846 eMERGE-III participants, sequencing 10 arrhythmia syndrome disease genes identified 123 individuals with pathogenic or likely pathogenic (P/LP) variants. Compared to non-carriers, P/LP carriers had a significantly higher burden of arrhythmia phenotypes in their electronic health records (EHRs). Fifty one participants had variant results returned. Eighteen of these 51 participants had inherited arrhythmia syndrome diagnoses (primarily long QT syndrome), and 11/18 of these diagnoses were made only after variant results were returned. After *in vitro* functional evaluation of 50 variants of uncertain significance (VUS), we reclassified 11 variants: 3 to likely benign and 8 to P/LP. As large numbers of people are sequenced, the disease risk from rare variants in arrhythmia genes can be assessed by integrating genomic screening, EHR phenotypes, and *in vitro* functional studies.
