## Supplementary material for "Arrhythmia variant associations and reclassifications in the eMERGE-III sequencing study": File S2

### Sheet: KCNQ1 homotetramer summary
		I @ +60 mV, % of WT					Voltage dependece of activation									Activation @ +60 mV					Deactivation @ -30 mV
							ΔV½, mV				var k / WT k					var τ / WT t					var τ / WT t
Variant		mean	sem	n	P value		mean	sem	P value		mean	sem	P value	n		mean	sem	n	P value		mean	sem	n	P value
p.Ala31Val		1.18963	0.149329	31	0.074		-0.767471	0.991286	0.741		0.990305	0.0214576	0.928	31		1.04091	0.130957	33	0.87		1.0392	0.0235634	32	0.338
p.Gly57Arg		1.13003	0.101437	38	0.074		-0.544568	0.597271	0.629		1.01443	0.0184687	0.732	31		1.64364	0.286904	36	0.04		1.07991	0.020961	32	0.159
p.Gly57Ser		0.948277	0.087606	43	0.074		1.4125	0.691982	0.552		0.947446	0.0160197	0.199	41		1.53689	0.148954	46	0.07		1.08964	0.0212584	45	0.082
p.Gly57Val		1.37194	0.106565	45	0.074		0.990084	0.705315	0.732		0.938121	0.0163404	0.127	38		1.12472	0.109515	45	0.839		1.04273	0.0422643	44	0.518
p.Ser66Phe		0.705136	0.088602	49	0.042		1.73592	0.581018	0.131		0.920007	0.0284708	0.134	39		1.10658	0.168905	27	0.907		0.913233	0.01894	37	0.036
p.Pro67Arg		0.972068	0.122779	36	0.827		-2.06756	0.545728	0.032		1.02526	0.0147613	0.306	31		0.905265	0.100807	35	0.775		1.00829	0.0154458	33	0.74
p.Arg181His		1.11335	0.089431	45	0.074		6.93204	0.391764	<0.001		0.843105	0.0142607	<0.001	39		1.20548	0.115801	42	0.743		0.873194	0.0160257	45	0.005
p.Arg181Leu		0.995035	0.0935506	44	1		4.67091	0.52791	0.002		0.884185	0.0180101	0.136	41		1.2886	0.132817	40	0.283		0.897759	0.0153459	43	0.009
p.Gly186Asp		0.0646729	0.0121408	36	<0.001		nd				nd					0.779927	0.218473	9	0.589		nd
p.Val280Glu		0.0350119	0.00900277	29	<0.001		nd				nd					nd					nd
p.Ala287Val		1.02547	0.113052	41	0.968		-2.09115	0.830972	0.047		1.08192	0.0187777	0.014	36		1.5219	0.199845	43	0.158		1.22603	0.0304216	32	<0.001
p.Glu290Lys		0.575273	0.0694571	44	0.012		9.20016	1.59083	<0.001		1.10894	0.0662258	0.145	44		1.45174	0.166304	44	0.172		0.904617	0.0169194	31	0.014
p.Cys381Trp		0.734622	0.0704095	54	0.114		6.21895	0.521592	<0.001		0.814431	0.0199725	0.004	46		1.91763	0.263974	35	0.005		0.751906	0.0220399	45	<0.001
p.Asp388Asn		1.0306	0.0944386	51	0.968		2.25923	0.53897	0.097		0.960813	0.0167063	0.478	43		1.51484	0.177754	41	0.165		0.947839	0.0221755	44	0.123
p.Lys398Arg		0.608921	0.0733251	54	0.005		1.0379	0.529051	0.223		1.00284	0.0306076	1	42		1.80539	0.334695	25	0.026		0.971167	0.0210405	34	0.389
p.Pro441Ser		0.386768	0.0599969	39	<0.001		-0.411152	0.789597	0.701		1.04665	0.0295277	0.399	32		1.03043	0.0834155	41	0.857		0.991278	0.0199538	29	0.76
p.Thr444Met		0.70294	0.0743419	42	0.004		3.51452	0.672881	0.003		0.87467	0.0247939	0.002	35		2.01768	0.319815	31	0.008		1.05708	0.022243	33	0.083
p.Pro448Leu		0.494475	0.0667508	37	0.001		3.73754	0.481226	<0.001		0.947779	0.0258155	0.181	29		3.1407	0.532386	19	<0.001		1.04967	0.0224258	27	0.398
p.Glu449Lys		1.071	0.105237	43	0.559		-1.63421	0.875438	0.364		1.03368	0.0148249	0.292	40		0.953627	0.0865832	42	0.944		1.09516	0.0191002	45	0.004
p.Arg452Leu		0.650939	0.0712029	47	0.026		4.90139	0.619236	<0.001		0.903224	0.0167737	0.002	39		1.73258	0.374478	25	0.106		1.02245	0.020916	41	0.862
p.Ser475Asn		0.818095	0.113448	39	0.174		-1.62329	0.797463	0.162		1.03701	0.0254781	0.585	29		0.952207	0.111541	28	0.857		0.929305	0.0322038	27	0.116
p.Asp488Glu		0.696292	0.0703724	47	0.007		1.07644	0.534097	0.283		0.979867	0.0177319	0.571	40		1.27572	0.157587	40	0.36		1.07035	0.0187876	42	0.059
p.Leu491Val		0.759734	0.0624388	46	0.122		-0.578825	0.52139	0.923		1.03501	0.0120223	0.43	36		1.34382	0.129846	49	0.159		1.08801	0.0193268	46	0.009
p.Thr495Pro		0.769901	0.067262	48	0.097		2.52441	0.598197	0.05		0.961882	0.0165126	0.467	47		1.28941	0.140224	43	0.219		0.934377	0.0184367	47	0.049
p.Arg519His		0.163575	0.040565	33	<0.001		2.01964	1.36118	0.284		1.03058	0.0804421	0.794	13		1.7138	0.351988	17	0.204		0.975094	0.0654088	7	0.694
p.Gln531Glu		0.491484	0.0747223	38	<0.001		4.97961	0.741132	<0.001		0.860579	0.0313715	0.006	30		1.30396	0.453036	7	0.871		0.897351	0.0277918	23	0.032
p.Arg533Trp		0.0736316	0.0117988	31	<0.001		9.07761	1.32156	<0.001		0.729519	0.128515	0.005	5		nd					nd
p.Ile574Val		0.93589	0.0829111	56	0.578		0.53285	0.523655	0.762		0.979824	0.019246	0.263	49		1.39868	0.133052	46	0.012		1.11529	0.023992	52	<0.001
p.Gly626Ser		0.885712	0.0876387	63	0.501		0.438698	0.624895	0.762		1.02081	0.0173655	0.263	52		0.989132	0.0830988	54	0.938		1.07261	0.0209658	52	0.003
p.Gly635Arg		0.704718	0.0760125	44	0.064		3.59498	0.721119	<0.001		0.921242	0.0218541	0.016	39		1.71725	0.315362	27	0.132		1.00626	0.0221996	34	0.932
p.Asp649Asn		0.457614	0.0516752	46	<0.001		3.86316	0.780344	<0.001		0.895083	0.0270141	0.014	41		2.04342	0.318255	36	0.005		1.07249	0.0169088	34	0.067

### Sheet: KCNQ1 heterotetramer summary
		I @ +60 mV, % of WT					Voltage dependece of activation									Activation @ +60 mV					Deactivation @ -30 mV
							ΔV½, mV				var k / WT k					var τ / WT t					var τ / WT t
Variant		mean	sem	n	P value		mean	sem	P value		mean	sem	P value	n		mean	sem	n	P value		mean	sem	n	P value
p.Ser66Phe		0.874879	0.122161	37	0.882		2.61311	1.0089	0.251		0.977811	0.0288486	0.916	29		1.03567	0.115862	39	0.162		1.00936	0.0189614	33	0.769
p.Pro67Arg		1.50071	0.226458	36	0.048		0.591512	0.786251	0.908		1.00229	0.0169348	1	31		0.835411	0.0794891	39	0.162		1.08093	0.0198452	35	0.07
p.Arg181His		1.03745	0.116177	44	0.972		7.38951	0.780372	<0.001		0.845128	0.0228778	0.011	41		0.958694	0.09776	37	0.162		0.951626	0.0251429	38	0.339
p.Arg181Leu		0.99207	0.147159	31	0.961		6.6422	0.669944	<0.001		0.926884	0.0179357	0.532	23		1.11299	0.154994	28	0.162		1.04911	0.0282748	28	0.297
p.Gly186Asp		0.316353	0.0605145	31	<0.001		0.712273	0.879131	0.848		0.999069	0.0360851	1	22		1.19866	0.132545	28	0.618		0.916767	0.0205724	18	0.261
p.Val280Glu		0.262897	0.0484592	30	<0.001		6.7325	1.07176	<0.001		0.903649	0.034931	0.073	20		1.51152	0.14782	26	0.087		0.969183	0.032414	16	0.514
p.Ala287Val		2.526	0.239824	56	<0.001		-6.43577	0.858763	<0.001		1.08909	0.0227292	0.025	50		0.911674	0.11868	40	0.742		1.31474	0.0250014	50	<0.001
p.Glu290Lys		1.0192	0.101478	73	0.909		0.848211	0.493774	0.696		0.959034	0.0215114	0.5	58		1.38598	0.191628	29	0.458		0.997437	0.0210205	53	1
p.Cys381Trp		1.03686	0.0813875	91	0.964		2.44049	0.413418	0.014		0.869187	0.0176782	<0.001	74		1.28161	0.135793	34	0.541		0.928404	0.0224256	61	0.142
p.Lys398Arg		0.99	0.11714	51	0.934		-1.41297	0.649634	0.187		1.03207	0.0238604	0.63	51		0.779447	0.0925715	46	0.327		1.01647	0.0288059	42	0.851
p.Pro441Ser		0.849387	0.056053	92	0.47		1.49285	0.360512	0.11		0.992007	0.01739	0.63	73		1.38041	0.165885	39	0.055		0.984516	0.0188012	78	0.851
p.Thr444Met		0.879985	0.0765081	92	0.431		0.168821	0.414102	0.991		1.01303	0.0235464	0.63	76		0.883395	0.0947333	46	0.4		0.976763	0.0172973	69	0.851
p.Pro448Leu		1.19068	0.104501	38	0.137		-1.43878	0.421005	0.155		1.032	0.0218968	0.418	35		0.694615	0.107324	12	0.692		1.04129	0.0254926	34	0.264
p.Arg452Leu		0.636519	0.0698026	51	0.01		0.944825	0.54136	0.261		0.936926	0.0196116	0.211	33		2.23141	0.918462	6	0.09		0.975915	0.0267124	36	0.264
p.Asp488Glu		0.805917	0.102001	51	0.206		2.05335	0.657184	0.034		0.936394	0.0283552	0.235	45		1.17656	0.297431	17	0.625		0.962515	0.0280466	40	0.264
p.Thr495Pro		0.81626	0.0965379	41	0.166		-0.0901113	0.57295	0.927		1.05192	0.0228631	0.074	34		0.897048	0.157709	21	0.057		0.95437	0.0191209	38	0.547
p.Arg519His		0.505206	0.0557812	39	<0.001		1.25993	0.643775	0.515		0.993069	0.0207929	0.256	30		1.82227	0.301453	23	0.057		0.95627	0.0363918	31	0.547
p.Gln531Glu		0.825029	0.0896047	43	0.101		2.14034	0.862373	0.092		0.931915	0.0269553	0.292	40		1.22997	0.209571	20	0.057		0.945543	0.0213403	37	0.547
p.Arg533Trp		0.435724	0.0535865	44	<0.001		3.68678	0.572822	0.001		0.898991	0.0299306	0.384	32		1.82675	0.657309	13	0.057		0.92541	0.0289499	30	0.547
p.Ile574Val		1.33048	0.200969	26	0.104		0.659074	0.899948	0.616		0.999735	0.0155335	1	27		1.09617	0.130233	26	0.668		1.046	0.0300024	28	0.495
p.Gly626Ser		1.14959	0.139095	37	0.336		3.73333	0.739205	0.011		0.952041	0.0234706	0.423	36		1.54613	0.193592	39	0.038		0.959829	0.0278356	39	0.47
p.Gly635Arg		0.751122	0.0778946	67	0.111		0.396017	0.556028	0.883		1.00045	0.0282948	0.339	52		0.898484	0.112669	25	0.083		0.923753	0.0199598	45	0.017
p.Asp649Asn		1.20363	0.125171	69	0.125		0.270236	0.527981	0.883		0.951494	0.0257065	0.339	47		0.979931	0.105979	28	0.083		1.03395	0.0215204	48	0.493
p.Gly314Ser is a control dominant negative variant not found in eMERGE-III participants
p.Gly314Ser		0.122568	0.0217353	36	<0.001

### Sheet: SCN5A summary
	Peak current density (pA/pF), normalized to WT			Voltage of 1/2 activation (mV)				Inactivation Time Tau (ms)				Voltage of 1/2 inactivation (mV)				50% Recovery from Inactivation (ms)				Late current measured at 200 ms (% of peak)
Variant	numCellsPeakDensityNorm	PeakDensityNormMean	PeakDensityNormSE	VHalfActMean	VHalfActSE	numCellsVHalfAct	VHalfActNormMean	inacttimeTauMean	inacttimeTauSE	numCellsinacttimeTau	inacttimeTauNormMean	VHalfInactMean	VHalfInactSE	numCellsVHalfInact	VHalfInactNormMean	rfi50Mean	rfi50SE	numCellsrfi50	rfi50NormMean	Late200_Mean	Late200_SE	numCellsLate200
Wildtype	151	100	4.8	-37.5	1.5	54	0	1.788	0.079	138	0	-93.9	0.9	78	0	8	0.6	75	0	0.0036	0.0006	77
p.Asp1741Asn	23	157.8	24.3	NA	NA	NA	NA	2.011	0.244	22	0.223	-101.3	3.1	6	-7.4	11.8	2.4	5	3.8	0.0051	0.0013	14
p.Gly1605Asp	39	145.1	15.2	-44.4	3.2	7	-6.9	2.226	0.126	36	0.438	-103.3	1.3	17	-9.4	15.9	1.3	16	7.9	0.0092	0.0011	25
p.Ile94Val	23	120.4	14.9	-45.4	3	8	-7.9	1.972	0.314	22	0.184	-100.2	3	8	-6.3	15	4.3	8	7	0.005	0.0008	15
p.Gln245Lys	34	116.4	9.5	-46.4	2.7	7	-8.9	1.307	0.057	33	-0.481	-101.6	1.6	11	-7.7	11.9	1.3	11	3.9	0.0055	0.0008	25
p.Tyr1228His	68	114.8	7.8	-42.6	2.5	19	-5.1	1.458	0.047	66	-0.33	-95.4	1.2	39	-1.5	9.1	2.1	39	1.1	0.0037	0.0007	48
p.Ser172Thr	74	109.3	8.6	-45.8	1.9	22	-8.3	1.612	0.078	73	-0.176	-98.7	1.5	28	-4.8	12.5	1.8	28	4.5	0.0046	0.0008	49
p.Gly552Trp	45	107.2	8.4	-46.8	2	9	-9.3	1.746	0.087	41	-0.042	-102.1	0.7	26	-8.2	12.8	1.2	27	4.8	0.0046	0.0006	38
p.Pro1123Leu	55	106	8.1	-41.8	1.7	12	-4.3	1.684	0.084	52	-0.104	-101.4	1.2	22	-7.5	16.1	1.6	21	8.1	0.0056	0.0009	31
p.Ser835Ala	59	102.6	6.2	-43.7	1.4	23	-6.2	2.692	0.096	58	0.904	-97.5	0.8	51	-3.6	11.5	0.7	51	3.5	0.0047	0.0005	31
p.Gly1084Ser	36	101.7	9.5	-48.5	2	9	-11	1.747	0.206	36	-0.041	-98.4	1.3	16	-4.5	9.9	1.1	16	1.9	0.0046	0.0009	23
p.Ala662Ser	67	87.4	6.9	-46.5	2.2	17	-9	1.651	0.136	54	-0.137	-99.5	1.3	26	-5.6	12.6	1.6	28	4.6	0.0046	0.0005	44
p.Asn291His	55	82.6	10	-42.2	1.8	28	-4.7	2.238	0.128	50	0.45	-100.4	1.1	34	-6.5	11.4	0.9	33	3.4	0.0046	0.0005	26
p.Lys1500Asn	39	78.2	6.3	-42.8	1.9	23	-5.3	1.606	0.083	39	-0.182	-100	1.3	34	-6.1	6.8	0.5	32	-1.2	0.0052	0.0011	23
p.Ile848Phe	70	70.9	5.1	-37.5	1.1	42	0	1.656	0.053	67	-0.132	-96	1	58	-2.1	9.4	0.8	54	1.4	0.0043	0.0006	42
p.Phe1794Ile	56	16	2.7	-31.1	0.8	43	6.4	1.734	0.062	46	-0.054	-106.5	1.1	41	-12.6	10.2	1.1	22	2.2	0.0051	0.0012	15

### Sheet: KCNH2 summary
		Maximum tail current density (pA/pF, normalized to WT)		Tail current density measured at 40 mV (pA/pF, normalized to WT)
Mutation	# cells	TailDensityNormMean	TailDensityNormSE	Tail40DensityNormMean	Tail40DensityNormSE
WT	63	100	4.7	100	4.9
p.Ala244Val	32	98.6	5.1	98.8	5.4
p.Pro1075Leu	21	86.6	6.5	86.7	6.8
p.Pro1132Ala	35	83	4.6	83.1	4.7
p.Cys1117Ser	21	82.7	8.4	81.4	8.2
p.Glu682Asp	37	81.5	6	79.3	6.3
p.Gly924Trp	38	78.8	5.4	82.9	5.7
p.Gly601Ser	44	9.3	1.2	8.5	1.1
(p.Gly601Ser is a control loss-of-function variant not found in eMERGE-III participants)
